# Amplicon contamination in labs masquerades as COVID19 in surveillance tests

**DOI:** 10.1101/2020.12.08.20244525

**Authors:** Dan Davidi, Susan Fitzgerald, Hannah L. Glaspell, Samantha Jalbert, Stylianos Maheras, Stephanie E. Mattoon, Vanessa M. Britto, Davidson H. Hamer, Giang T. Nguyen, Judy Platt, Cecilia W. Stuopis, Joshua E. Turse, Michael Springer

## Abstract

A cohort of laboratorians with positive SARS-CoV2 test results were uncovered during asymptomatic COVID-19 screening programs at six universities. Follow-up PCR and antibody tests showed that most of these cases were not true COVID-19 infection but instead arose from reverse-transcribed and amplified viral sequences (amplicons) that are generated during research. Environmental testing showed widespread contamination of amplicons in lab spaces including notebooks, keyboards, glasses, and doorknobs. Minimizing instances of amplicon contamination and developing protocols for handling suspected cases are critical to propel research efforts and to avoid diverting university and healthcare resources from patients with COVID-19. Removal of these individuals from the standard testing protocol, per CDC guidelines for positive cases, risks the spread of true infection. We discuss potential prevention and mitigation strategies.
