## Supporting Table 1 for "Amplicon contamination in labs masquerades as COVID19 in surveillance tests"

### Sheet: Cases
	Research information		Test1						Test2						Test3				Sequencing		Antibodies
Case number	Amplicon used	Assay Performed by research lab	date	test	target	CT (target)	CT (RP)	result	date	test	target	PCR2 CT (target)	PCR2 CT (RP)	result	date	test	target	result	date	result	date	result	Notes
17	N2 S	Protein related	2020-08-31	Broad	N2	N/A	N/A	POS													2020-09-28	neg
18	N2 S	Protein related	2020-09-01	Broad	N2	N/A	N/A	POS													2020-09-28	neg
19	N2	Protein related	2020-09-03	Broad	N2	N/A	N/A	POS													2020-09-28	neg
25			2020-09-01		N1 N2	ND 38.8	22.65	POS													2020-11-11	neg	Asymptomatic
27			2020-09-04		N1 N2	ND 35.5	31.81	POS													2020-10-20	neg	Symptomatic
28			2020-09-02		N1 N2	37.5 ND	23.67	POS													2020-11-16	neg	Asymptomatic
29			2020-09-08		N1 N2	36.0 ND	28.61	POS													2020-11-23	neg	Asymptomatic
30			2020-10-12		N1 N2	ND 37.5	26.77	POS													2020-10-23	neg	Asymptomatic
33			2020-08-26		N1 N2	35.3 ND	21.91	POS													2020-10-26	neg	Symptomatic
34			2020-08-29		N1 N2	ND 38.4	25.13	POS														neg	Asymptomatic
24			2020-08-16		N1 N2			POS													2020-10-30	pos	Asymptomatic
16	N2	RT-LAMP	2020-11-09	Broad	N2	36.3	27.13	POS											2020-11-10	NEG
37	N2	RT-LAMP	2020-09-18		N2	38.24		POS	2020-09-19						2020-09-19	Quest	N1 N3	NEG			2020-11-02	neg
22	N2	Plasmid prep	9/28/2020, 9/29/20	Broad	N2	N/A	N/A	POS	2020-09-28	BDMax	N1 N2			IND	2020-09-28	BDMax	E RdRp	NEG
1	N2	RT-LAMP	2020-06-17	Broad	N2	N/A	N/A	POS	2020-06-27	Quest	N1 N3			NEG
2	N2	RT-LAMP	2020-06-18	Broad	N2	N/A	N/A	POS	2020-06-28	Quest	N1 N3			NEG
4	N2	RT-LAMP	2020-07-22	Broad	N2	N/A	N/A	POS	2020-07-24	Quest	N1 N3			NEG
5	N2	RT-LAMP	2020-08-28	Broad	N2	N/A	N/A	POS	2020-09-01	Quest	N1 N3			NEG
3	N2	RT-LAMP	2020-06-18	Broad	N2	N/A	N/A	POS	2020-06-19	Broad	N2			NEG	2020-06-27	Quest	N1 N3	NEG
6	N2	RT-LAMP	2020-08-31	Broad	N2	35.53	23.15	POS	2020-09-01	Broad	N2			NEG	2020-09-01	Quest	N1 N3	NEG
7	N2	RT-LAMP	2020-08-31	Broad	N2	37.22	20.91	POS	2020-09-01	Broad	N2			NEG	2020-09-01	Quest	N1 N3	NEG
8	N2	RT-LAMP	2020-08-31	Broad	N2	36.25	25.75	POS	2020-09-01	Broad	N2			NEG	2020-09-01	Quest	N1 N3	NEG
20	N2 S	Plasmid prep	2020-09-17	Broad	N2	N/A	N/A	POS	2020-09-25	Roche	E RdRp			NEG	2020-09-25	BDMax	N1 N2	NEG			2020-09-25	neg
21	N2	Plasmid prep	2020-09-18	Broad	N2	N/A	N/A	POS	2020-09-25	Roche	E RdRp			NEG	2020-09-25	BDMax	N1 N2	NEG			2020-09-25	neg
36	N2	RT-LAMP	2020-09-17		N2	36.69		POS	2020-09-19	Broad V1	N1 N2			NEG	2020-09-19	Quest	N1 N3	NEG			2020-10-16	neg
38	N2	RT-LAMP	2020-09-16		N2	34.16		POS	2020-09-19	Broad V1	N1 N2			NEG	2020-09-19	Quest	N1 N3	NEG			2020-10-16	neg
39	N2	RT-LAMP	2020-10-02		N2	37.96		POS	2020-10-03	Broad V1	N1 N2			NEG	2020-10-03	Quest	N1 N3	NEG			2020-10-15	neg
11	N2	RT-LAMP	2020-09-09	Broad	N2	39.69	24.52	POS	2020-09-10	Broad	N2			NEG	2020-09-13	Quest	N1 N3	NEG	2020-09-10	NEG
12	N2	RT-LAMP	2020-09-09	Broad	N2	N/A	N/A	POS	2020-09-10	Broad	N2			NEG	2020-09-10	Quest	N1 N3	NEG	2020-09-10	NEG
14	N2	RT-LAMP	2020-09-30	Broad	N2	37.39	28.96	POS	2020-10-02	Broad	N2			NEG	2020-10-02	Quest	N1 N3	NEG	2020-10-02	NEG
15	N2	RT-LAMP	2020-10-14	Broad	N2	36.3	24.88	POS	2020-10-15	Broad	N2			NEG	2020-10-15	Quest	N1 N3	NEG	2020-10-15	NEG
26			2020-09-24		N1 N2	37.4 ND	30.65	POS	2020-11-08						2020-11-10	Fisher	Orf1ab RdRp N	POS			2020-10-22	neg	Asymptomatic, sympthomatic
31			2020-11-09		N1 N2	N/A	N/A	POS	2020-11-11	Fisher	Orf1ab RdRp N			POS									Symptomatic
32			2020-11-11		N1 N2	31.8 31.7	24.5	POS	2020-11-13	Fisher	Orf1ab RdRp N			POS									Asymptomatic
9	N2	RT-LAMP	2020-08-31	Broad	N2	33.28	28.77	POS	2020-09-01	Broad	N2	35.25	29.37	POS	2020-09-01	Quest	N1 N3	NEG
10	N2	RT-LAMP	2020-09-02	Broad	N2	37.21	23.84	POS	2020-09-03	Broad	N2	38.14	25.87	POS	2020-09-03	Quest	N1 N3	NEG
23			2020-09-30	Broad	N2	N/A	N/A	POS	2020-10-01	Broad	N2			POS	2020-10-01	Roche	E RdRp	NEG
35			2020-08-29		N1 N2	34.0 35.7	20.93	POS	2020-11-19			36.0 ND	25.6	POS	2020-11-20	Fisher	Orf1ab RdRp N	NEG				neg	Asymptomatic
13	N2	RT-LAMP	2020-09-22	Broad	N2	37.78	20.78	POS	2020-09-23	Broad	N2	35.51	22.48	POS	2020-09-23	Quest	N1 N3	NEG	2020-09-10	NEG
40			2020-08-26		N1 N2	38.6 36.7	29.22	POS															no follow up
41			2020-09-04		N1 N2	38.7 ND	19.2	POS															no follow up
42	N2	Protein related	2020-10-02	Broad	N2	N/A	N/A	POS															no follow up

### Sheet: Swabs
Sample				Tetracore - EZ-SARS-CoV-2 PCR	ThermoFisher - TaqPath COVID-19 Multiplex			CDC no-RT qPCR
Serial ID	Lab	Room	Site	N gene	N gene	ORF1 gene	S gene	N1	N2	RP
1	1		Negative Control	N/A	N/A	N/A	N/A	N/A	N/A	N/A
2	1		Bench in neighboring lab	N/A	N/A	N/A	N/A	ND	ND	N/A
3	1		Centrifuge - A	21.172	23.226	22.713	21.206	19.462	21.888	N/A
4	1		Centrifuge - B	27.118	28.641	28.468	28.485	26.156	28.846	N/A
5	1		Pipetting Robot	32.208	33.315	N/A	35.001	ND	ND	N/A
6	1		Pipetting Computer keyboard and mouse	30.913	32.248	36.657	34.268	29.764	32.872	N/A
7	1		Shaking Incubator – Yeast	33.486	38.814	28.277	N/A	ND	ND	N/A
8	1		Doorknob (interior & exterior)	N/A	N/A	N/A	N/A	ND	ND	N/A
9	1		Incubator – yeast plates	26.712	29.089	30.411	29.908	ND	ND	N/A
10	1		Incubator – bacteria	29.425	31.322	30.887	30.405	ND	ND	N/A
11	2		Negative Control	N/A	N/A	N/A	N/A	ND	ND	N/A
12	2		Bench in neighboring lab	34.987	N/A	N/A	N/A	ND	ND	N/A
13	2		Bench in neighboring lab	33.552	N/A	N/A	N/A	ND	ND	N/A
14	2		Bench Space 1	35.212	36.948	N/A	N/A	ND	ND	N/A
15	2		Bench Space 2	32.631	35.5	N/A	N/A	32.334	38.757	N/A
16	2		Bench Space 3	32.126	32.467	N/A	N/A	33.681	N/A	N/A
17	2		PCR Hood	36.204	38.177	N/A	N/A	ND	ND	N/A
18	2		Gel Area	26.388	29.701	N/A	31.0586	ND	ND	N/A
19	2		Gel Area	25.658	29.814	N/A	36.4319	ND	ND	N/A
20	2	#1	Doorknob (interior & exterior)	30.367	30.957	N/A	38.5026	30.386	33.257	N/A
21	2		Doorknob (interior & exterior)	30.895	37.397	N/A	N/A	ND	ND	N/A
22	2	#2	Doorknob (interior & exterior)	27.135	32.807	N/A	N/A	ND	ND	N/A
23	2		QPCR Area	N/A	37.88	N/A	N/A	ND	ND	N/A
24	2		QPCR Area	N/A	39.011	N/A	N/A	ND	ND	N/A
25	2		Transfer amplicon from plate to strip tubes area	N/A	N/A	N/A	N/A	ND	ND	N/A
26	3	#1	Negative Control	ND	N/A	N/A	N/A	N/A	N/A	N/A
27	3	#1	Glasses	33.01	N/A	N/A	N/A	33.6923	33.3422	N/A
28	3	#1	Pens	29.02	N/A	N/A	N/A	29.1124	29.1563	N/A
29	3	#1	Bench by microscope	34.74	N/A	N/A	N/A	34.7606	34.5209	N/A
30	3	#1	BSC work area	ND	N/A	N/A	N/A	ND	ND	N/A
31	3	#2	IFA scope	28	N/A	N/A	N/A	27.1195	27.5184	N/A
32	3	#3	PCR lab bench	30.67	N/A	N/A	N/A	29.7222	30.4558	N/A
33	3	#3	Microcentrifuge BSC	33.19	N/A	N/A	N/A	34.5049	33.829	N/A
34	3	#3	Microcentrifuge Bench	26.18	N/A	N/A	N/A	25.9511	26.5211	N/A
35	3	#3	Eppendorf tubes Bench	30.22	N/A	N/A	N/A	29.6045	30.2119	N/A
36	3	#3	Lab Notebook cover	28.98	N/A	N/A	N/A	28.5308	29.1364	N/A
37	3	#3	Pipettes	27.4	N/A	N/A	N/A	26.7258	27.2372	N/A
38	3	#3	50 degrees incubator shaker	34.91	N/A	N/A	N/A	33.8102	36.5923	N/A
39	3	#3	37 degrees incubator shaker	33.58	N/A	N/A	N/A	32.2613	34.5718	N/A
40	3	#3	Door knob	42.56	N/A	N/A	N/A	ND	ND	N/A
41	4		Negative	ND	N/A	N/A	N/A	N/A	N/A	N/A
42	4		Negative	ND	N/A	N/A	N/A	N/A	N/A	N/A
43	4		Bench Space 1	39.83	N/A	N/A	N/A	N/A	N/A	N/A
44	4		Bench Space 2	ND	N/A	N/A	N/A	N/A	N/A	N/A
45	4		Centrifuge	ND	N/A	N/A	N/A	N/A	N/A	N/A
46	4		Bacterial Area	ND	N/A	N/A	N/A	N/A	N/A	N/A
47	4		50mL Centrifuge	ND	N/A	N/A	N/A	N/A	N/A	N/A
48	4		Balance	ND	N/A	N/A	N/A	N/A	N/A	N/A
49	4		Laboratory Notebook	31.87	N/A	N/A	N/A	N/A	N/A	N/A
50	4		Doorknob 1	ND	N/A	N/A	N/A	N/A	N/A	N/A
51	4		Doorknob 2	37.64	N/A	N/A	N/A	N/A	N/A	N/A
52	4		BSC Room T8-007D	ND	N/A	N/A	N/A	N/A	N/A	N/A
53	4		Ultracentrifuge	38.32	N/A	N/A	N/A	N/A	N/A	N/A
54	5		Eyewash station	N/A	N/A	N/A	N/A	ND	ND	ND
55	5		Biosafety cabinet glass	N/A	N/A	N/A	N/A	ND	35.44	ND
56	5		Biosafety hood surface	N/A	N/A	N/A	N/A	ND	ND	ND
57	5		Desktop	N/A	N/A	N/A	N/A	ND	28.61	34.2
58	5		Computer keyboard	N/A	N/A	N/A	N/A	ND	35.35	ND
59	5		Computer	N/A	N/A	N/A	N/A	ND	ND	ND
60	6		Benchtop gel block	N/A	N/A	N/A	N/A	ND	28.44	ND
61	6		Desktop	N/A	N/A	N/A	N/A	ND	32.76	31.79
62	6		Benchtop	N/A	N/A	N/A	N/A	ND	14.76	34.15
63			gel block handle	N/A	N/A	N/A	N/A	ND	ND	ND
64	6		Ice machine handle	N/A	N/A	N/A	N/A	ND	ND	34.31
65		breakroom	Table (left side)	N/A	N/A	N/A	N/A	ND	32.77	ND
66		breakroom	Table (right side)	N/A	N/A	N/A	N/A	ND	33.8	ND
67		kitchen	Microwave handle	N/A	N/A	N/A	N/A	ND	ND	34.1
68		kitchen	Refrigirator A	N/A	N/A	N/A	N/A	ND	ND	ND
69		kitchen	Countertop sink	N/A	N/A	N/A	N/A	ND	ND	ND
70	7		Negative Control	N/A	N/A	N/A	N/A	ND	ND	N/A
71	7		Lab printer	N/A	N/A	N/A	N/A	ND	ND	N/A
72	7		PCR machine handle	N/A	N/A	N/A	N/A	ND	23.02	N/A
73	7		PCR screen	N/A	N/A	N/A	N/A	ND	27.48	N/A
74	7		inner door handle	N/A	N/A	N/A	N/A	ND	25.77	N/A
75	7		student desktop	N/A	N/A	N/A	N/A	ND	34.41	N/A
76	7		gel block handle	N/A	N/A	N/A	N/A	ND	17.2	N/A
77		student room	desktop	N/A	N/A	N/A	N/A	ND	31.18	N/A
78		office space	computer keyboard	N/A	N/A	N/A	N/A	ND	ND	N/A
79		office space	computer mouse	N/A	N/A	N/A	N/A	ND	ND	N/A
80		office space	computer screen	N/A	N/A	N/A	N/A	ND	ND	N/A
81		office space	outer door handle	N/A	N/A	N/A	N/A	ND	ND	N/A
82			elevator buttons (north)	N/A	N/A	N/A	N/A	ND	ND	N/A
83			elevator buttons (south)	N/A	N/A	N/A	N/A	ND	ND	N/A
84		kitchen	microwave handle	N/A	N/A	N/A	N/A	ND	ND	N/A
85		kitchen	refrigirator handle	N/A	N/A	N/A	N/A	ND	ND	N/A
86		kitchen	inner door handle	N/A	N/A	N/A	N/A	ND	ND	N/A
87		kitchen	refrigirator handle	N/A	N/A	N/A	N/A	ND	ND	N/A
88		kitchen	microwave handle	N/A	N/A	N/A	N/A	ND	ND	N/A
89		breakroom	table right corner	N/A	N/A	N/A	N/A	ND	ND	N/A
